# Longitudinal immune transcriptomic signatures are associated with carotid intima–media thickness over 18 years

**DOI:** 10.64898/2026.03.12.26348144

**Authors:** Anna D’Antuono, Giacomo Fantoni, Elisabetta Giordano, Valentina Spigoni, Federica Fantuzzi, Francesca Bagnaresi, Gloria Cinquegrani, Raffaella Aldigeri, Francesco Balzamà, Cristina Branchi, Mario Lauria, Riccardo C. Bonadonna, Luca Marchetti, Alessandra Dei Cas

## Abstract

**Background:** Atherosclerosis is increasingly recognized as a chronic immunometabolic disorder involving complex interactions between circulating immune cells, metabolic factors, and the vascular wall. Carotid intima–media thickness (IMT) is widely used as a surrogate marker of subclinical atherosclerosis. Peripheral blood mononuclear cells (PBMCs) provide a systemic readout of immune transcriptional states, but longitudinal evidence linking PBMC transcriptional profiles to long-term vascular remodeling remains limited.

**Methods:** We analyzed the association between PBMC transcriptomic profiles and carotid IMT in the Barilla Offspring Study, a single-center cohort with long-term follow-up. PBMC transcriptomics and carotid IMT were assessed at baseline in 148 participants, and 101 individuals underwent repeat clinical, vascular, and transcriptomic evaluation at follow-up. Three analytical configurations were examined: baseline cross-sectional, follow-up cross-sectional, and a longitudinal model linking baseline transcriptomic profiles to follow-up IMT. Following a comparison of state-of-the-art machine learning regression algorithms and an innovative rank-based method, the most predictive transcriptomic signature from each analytical configuration was used for downstream functional enrichment and network analyses.

**Results:** The rank-based regression method showed the best performance across all analytical configurations. Cross-sectional analyses at both time points consistently revealed enrichment of immune-related pathways, including leukocyte activation, antigen presentation, and receptor-mediated signaling. In contrast, the longitudinal transcriptomic signature was enriched for pathways related to metabolic regulation, redox processes, and cellular structural organization. Despite limited overlap at the single-gene level, functional similarity analysis demonstrated convergence toward shared immunometabolic pathways associated with vascular remodeling.

**Conclusions:** PBMC transcriptional profiles are associated with subclinical vascular remodeling both cross-sectionally and over long-term follow-up, suggesting that systemic immune transcriptional states may contribute to vascular aging.
