## Supplementary file S1 for "Longitudinal immune transcriptomic signatures are associated with carotid intima–media thickness over 18 years"

### Sheet: Summary
Sheet Name	Content Type	Comparison / Run	Filtering Test Type	P-value Threshold	N1	N2	RMSE	RPD	Date Generated
Baseline	Biomarker Run	Baseline	Wilcoxon	0.00741352	57	17	0.0444522	1.37694	2026-03-06
Follow-Up	Biomarker Run	Follow-Up	Wilcoxon	0.00745762	109	100	0.0657115	1.26721	2026-03-06
Prognostic	Biomarker Run	Prognostic	Wilcoxon	0.0122029	33	35	0.060208	1.38304	2026-03-06
Baseline_vs_Follow-Up	Hub Genes Analysis	Baseline vs Follow-Up							2026-03-06
Baseline_vs_Prognostic	Hub Genes Analysis	Baseline vs Prognostic							2026-03-06

### Sheet: Baseline
Metric	Value		Gene	P-value
Filtering Test Type	Wilcoxon		ACP3	5.266669e-03
P-value Threshold	0.00741352		ADAM19	2.841734e-03
N1	57		ADGRA2	6.111694e-03
N2	17		ADGRD1	1.748437e-03
RPD	1.37694		ADGRE2	7.076942e-03
			ARHGEF17	1.251000e-03
			ATP6V1C2	2.422280e-03
			BAALC-AS2	7.076942e-03
			BCL2L2	5.266669e-03
			BMP7	4.528633e-03
			C19orf38	4.528633e-03
			C6	7.076942e-03
			CAPN2	5.266669e-03
			CCDC149	5.266669e-03
			CCDC85C	5.266669e-03
			CCM2L	1.748437e-03
			CFLAR	5.266669e-03
			CHRNA6	2.422280e-03
			CLEC18A	3.326538e-03
			CMC1	5.266669e-03
			CNEP1R1	7.076942e-03
			COLGALT1	7.076942e-03
			CORO1C	3.885556e-03
			CSF1R	4.528633e-03
			CYBRD1	4.528633e-03
			CYRIB	7.076942e-03
			DCHS1	4.528633e-03
			DKFZP434A062	6.111694e-03
			DSCAML1	2.422280e-03
			EDA	7.076942e-03
			EEF1A1P20	7.076942e-03
			EFNA1	3.326538e-03
			ELOA	4.528633e-03
			EN1	5.266669e-03
			FAM114A1	1.748437e-03
			FGR	1.480579e-03
			FHIT	2.841734e-03
			FLT3LG	1.748437e-03
			FMO5	2.841734e-03
			FUCA1	7.076942e-03
			FZD9	6.111694e-03
			GAB3	6.111694e-03
			GALNT5	6.111694e-03
			GLUL	7.076942e-03
			GPR146	7.076942e-03
			H2BC15	5.266669e-03
			HFE	1.748437e-03
			HID1	4.528633e-03
			HLA-DPB1	5.266669e-03
			INAFM2	6.111694e-03
			IRS4	1.143984e-04
			ITGAM	6.111694e-03
			KCTD9	5.266669e-03
			KIAA0513	3.615426e-04
			KIF12	7.076942e-03
			KLHL34	5.266669e-03
			LILRB1	4.528633e-03
			LINC00968	3.885556e-03
			LINC03093	5.266669e-03
			LTBP3	6.111694e-03
			LYPD9P	7.447069e-04
			MACIR	5.266669e-03
			MAP3K9	2.422280e-03
			MEGF6	5.266669e-03
			MFSD1	3.326538e-03
			MIR3150BHG	7.076942e-03
			MITF	2.422280e-03
			MMP28	3.326538e-03
			MS4A4A	2.422280e-03
			MT-ND3	7.076942e-03
			MYOM2	5.266669e-03
			NAAA	5.266669e-03
			NAIPP2	2.422280e-03
			NAMA	5.266669e-03
			NANP	4.528633e-03
			OLIG1	7.076942e-03
			PCP4	1.480579e-03
			PDK4	6.111694e-03
			PSTPIP2	5.266669e-03
			PTP4A2	4.528633e-03
			RAB11A	6.111694e-03
			RCAN3	4.528633e-03
			RGL4	4.528633e-03
			RNF144B	1.748437e-03
			RNF175	6.111694e-03
			RPL22P8	6.111694e-03
			RPL32P18	3.326538e-03
			SHE	3.885556e-03
			SLC24A4	6.111694e-03
			SLC25A24P1	6.111694e-03
			SLC28A2	5.266669e-03
			SLC31A2	6.111694e-03
			SLC7A7	6.111694e-03
			SNORA26	1.251000e-03
			SPEF1	4.528633e-03
			SPMIP8	5.266669e-03
			SPRED1	6.111694e-03
			SRGAP2C	5.266669e-03
			TCF7L2	5.266669e-03
			TENM1	7.076942e-03
			TH	6.111694e-03
			TJP1	7.076942e-03
			TMT1A	6.111694e-03
			TNFRSF4	5.266669e-03
			TNFRSF8	4.528633e-03
			TOR4A	5.266669e-03
			TRABD2A	3.885556e-03
			USH2A	2.422280e-03
			VTI1B	2.060220e-03
			VTI1BP1	5.266669e-03
			VTI1BP2	3.326538e-03
			WNK4	1.054692e-03
			ZNF621	3.326538e-03
			ZSCAN9	7.076942e-03

### Sheet: Follow-Up
Metric	Value		Gene	P-value
Filtering Test Type	Wilcoxon		ADAT1	5.410729e-03
P-value Threshold	0.00745762		ALDH18A1	2.764672e-03
N1	109		ANAPC1	3.474099e-03
N2	100		ANKRD13C-DT	3.474099e-03
RPD	1.26721		ANXA1	6.706276e-03
			AP4S1	4.345548e-03
			APLP1	3.463524e-03
			ARHGAP5	4.345548e-03
			ARHGEF35	1.726786e-03
			ATP8B2	2.764672e-03
			ATRIP	1.355261e-03
			B3GNT3	2.764672e-03
			BMPR1A	5.410729e-03
			C17orf67	6.706276e-03
			C8G	5.410729e-03
			CASP8AP2	6.706276e-03
			CATSPER1	8.232730e-04
			CCDC7	5.410729e-03
			CD3E	1.726786e-03
			CD3G	6.706276e-03
			CD86	3.474099e-03
			CDC14A	4.345548e-03
			CDKN1A	6.706276e-03
			CEBPB	2.764672e-03
			CEP70	6.706276e-03
			CEP97	6.706276e-03
			CES1	4.345548e-03
			CETP	4.345548e-03
			CLEC2D	6.706276e-03
			CLIC5	6.706276e-03
			CMTR1	5.410729e-03
			COG3	2.189999e-03
			COG4	6.706276e-03
			CYFIP2	4.345548e-03
			DCAF11	5.410729e-03
			DHX9	4.345548e-03
			DNAH2	3.474099e-03
			DNAJA3	2.764672e-03
			DNASE1L2	4.345548e-03
			DOCK9	2.189999e-03
			DPP4-DT	6.706276e-03
			DPY19L2P2	6.706276e-03
			EFCAB14	2.764672e-03
			EIF3B	6.706276e-03
			EIPR1	6.706276e-03
			ENOSF1	2.764672e-03
			EPHX1	5.410729e-03
			ERVK9-11	5.395687e-03
			EVL	6.706276e-03
			FAM85B	6.706276e-03
			GALK2	4.345548e-03
			GGA2	6.706276e-03
			GGT8P	5.410729e-03
			GLMP	3.474099e-03
			GNB5	5.410729e-03
			GNG12	5.410729e-03
			GNPDA2	4.345548e-03
			GOLGA7B	4.345548e-03
			GOLGA8J	6.706276e-03
			GOT2	2.189999e-03
			H3-3A	2.189999e-03
			HACE1	5.410729e-03
			HAVCR2	4.345548e-03
			HERPUD2	2.764672e-03
			HLA-DRA	3.474099e-03
			HMGN1	6.706276e-03
			HPCA	1.720807e-03
			HTATSF1P2	5.410729e-03
			IARS1	5.410729e-03
			IDH2-DT	7.414758e-03
			ITGB1P1	3.474099e-03
			ITK	4.345548e-03
			JADE2	6.706276e-03
			JHY	5.410729e-03
			KCNA3	4.345548e-03
			KCNK15-AS1	2.189999e-03
			KDM8	4.345548e-03
			KRTCAP3	2.189999e-03
			LINC00426	4.345548e-03
			LINC01204	3.474099e-03
			LINC01614	7.434039e-03
			LINC02285	5.410729e-03
			LINC02408	3.864572e-03
			LINC02970	3.474099e-03
			LINC02993	3.474099e-03
			LOXL1-AS1	2.764672e-03
			LPIN1	2.764672e-03
			LRIG1	2.189999e-03
			LY9	6.706276e-03
			MCM4	2.189999e-03
			MCOLN3	2.189999e-03
			MDFIC	4.345548e-03
			METTL16	6.706276e-03
			MIR1183	3.091286e-03
			MMADHCP2	2.764672e-03
			MORC4	4.345548e-03
			MPHOSPH8	4.345548e-03
			MRPL42P1	2.454034e-03
			MRPS31	5.410729e-03
			MRPS9	6.706276e-03
			MTRES1	2.764672e-03
			MYRFL	1.185350e-03
			NDN	5.410729e-03
			NFATC2	6.706276e-03
			NHLRC1	6.706276e-03
			NIPAL3	1.355261e-03
			NPTX2	6.706276e-03
			ODF2L	6.706276e-03
			PARTICL	6.706276e-03
			PCDHGA5	6.706276e-03
			PCDHGA6	2.764672e-03
			PCDHGB2	6.706276e-03
			PDE2A	6.706276e-03
			PDE8B	3.474099e-03
			PDS5A	4.345548e-03
			PIM2	5.410729e-03
			PKD1L1	6.706276e-03
			PLCG1	2.764672e-03
			PLXNA1	6.706276e-03
			POGLUT3	4.345548e-03
			POLA1	1.726786e-03
			PRELID3BP5	1.720807e-03
			PRORP	5.410729e-03
			RABGEF1P2	6.688485e-03
			RAD18	6.706276e-03
			RARRES1	1.726786e-03
			RASGRP1	3.474099e-03
			RHOB	6.706276e-03
			RNA5SP168	3.452968e-03
			RNA5SP532	3.876125e-03
			RNU6-188P	6.706276e-03
			RNU6-482P	6.670719e-03
			RPA1	3.474099e-03
			RPS17	6.706276e-03
			RPS6P21	5.395687e-03
			RRP1B	4.345548e-03
			SARM1	5.410729e-03
			SARS1	6.706276e-03
			SAXO1	6.706276e-03
			SELENOKP1	5.410729e-03
			SF3A3	5.410729e-03
			SF3B3	1.355261e-03
			SFRP5	2.189999e-03
			SKAP1	6.706276e-03
			SLC25A27	3.763967e-04
			SLC26A11	3.474099e-03
			SLC31A2	3.474099e-03
			SLC37A4	5.410729e-03
			SLC5A10	3.474099e-03
			SNUPN	6.706276e-03
			SOCS2	2.189999e-03
			SOCS2-AS1	1.726786e-03
			SP140	3.474099e-03
			SP4	1.355261e-03
			SYCP2	4.345548e-03
			TAS2R6P	6.706276e-03
			TBCD	5.410729e-03
			TCERG1L	6.706276e-03
			TFB2MP1	1.350370e-03
			TM7SF2	3.474099e-03
			TMEM182	3.474099e-03
			TMPRSS3	5.410729e-03
			TMX2	2.189999e-03
			TNFRSF25	6.706276e-03
			TP53BP1	4.345548e-03
			TPM3P9	4.345548e-03
			TPSD1	2.764672e-03
			TRAF1	4.345548e-03
			TRAJ38	6.706276e-03
			TRAV41	5.410729e-03
			TSPAN5	6.706276e-03
			UBE2CP2	3.474099e-03
			UBE2L3	4.345548e-03
			UBE2V2P3	6.670719e-03
			URB2	2.764672e-03
			WNK4	6.688485e-03
			XRCC4	1.355261e-03
			ZC3HAV1	5.410729e-03
			ZNF248-AS1	2.189999e-03
			ZNF30	2.764672e-03
			ZNF503	6.706276e-03
			ZNF527	8.232730e-04
			ZNF559	2.764672e-03
			ZNF704	6.706276e-03
			ZNF862	5.410729e-03
			ZNF892	4.345548e-03
			ZSCAN5A-AS1	6.688485e-03
			ENSG00000176868	2.764672e-03
			ENSG00000223390	5.410729e-03
			ENSG00000226409	3.091286e-03
			ENSG00000228115	1.726786e-03
			ENSG00000236800	3.091286e-03
			ENSG00000251615	4.345548e-03
			ENSG00000256029	2.764672e-03
			ENSG00000259994	4.345548e-03
			ENSG00000265008	1.355261e-03
			ENSG00000267784	4.332900e-03
			ENSG00000268288	3.474099e-03
			ENSG00000268533	2.764672e-03
			ENSG00000269125	6.706276e-03
			ENSG00000271011	5.410729e-03
			ENSG00000273145	3.474099e-03
			ENSG00000273261	1.726786e-03
			ENSG00000274265	4.345548e-03
			ENSG00000277534	6.706276e-03
			ENSG00000277763	5.410729e-03
			ENSG00000283125	4.345548e-03
			ENSG00000283138	6.706276e-03
			ENSG00000284691	5.410729e-03
			ENSG00000287467	5.410729e-03
			ENSG00000288900	1.058749e-03
			ENSG00000289009	4.345548e-03
			ENSG00000289058	1.525261e-03
			ENSG00000289483	6.706276e-03
			ENSG00000290114	5.410729e-03
			ENSG00000290578	5.410729e-03
			ENSG00000291143	2.189999e-03
			ENSG00000294778	5.410729e-03
			ENSG00000296271	2.764672e-03
			ENSG00000296306	5.410729e-03
			ENSG00000299752	2.189999e-03
			ENSG00000300042	3.474099e-03
			ENSG00000302674	2.189999e-03
			ENSG00000302760	2.189999e-03
			ENSG00000303205	8.232730e-04
			ENSG00000303743	6.706276e-03
			ENSG00000305970	4.345548e-03
			ENSG00000308230	3.474099e-03
			ENSG00000310537	2.764672e-03

### Sheet: Prognostic
Metric	Value		Gene	P-value
Filtering Test Type	Wilcoxon		ACSM2A	8.274216e-03
P-value Threshold	0.0122029		AFG1L	2.189999e-03
N1	33		AIRE	8.274216e-03
N2	35		AK5	8.274216e-03
RPD	1.38304		ALOX12P2	8.274216e-03
			ATP6AP1L	8.274216e-03
			ATXN1L	6.706276e-03
			BICDL2	1.016244e-02
			BPIFA3	6.706276e-03
			BTNL8	6.706276e-03
			C1GALT1	6.706276e-03
			CCDC182	6.706276e-03
			CLTB	1.016244e-02
			CMTM2	5.410729e-03
			CNTN3	8.274216e-03
			CT66	1.016244e-02
			CTBP2P4	8.274216e-03
			CTNND1	1.726786e-03
			DBNDD1	8.274216e-03
			DHDH	3.474099e-03
			DNASE1L1	5.410729e-03
			ERICH2	4.345548e-03
			EYA2	1.016244e-02
			FRAS1	5.410729e-03
			FXYD4	2.189999e-03
			GOSR2-DT	1.016244e-02
			GPX6	6.706276e-03
			GTPBP4	3.474099e-03
			IFT43	8.274216e-03
			IGHV5-78	1.016244e-02
			IQCF3	8.274216e-03
			KLK10	1.016244e-02
			LAIR2	3.474099e-03
			LCE3B	8.274216e-03
			LINC00887	8.274216e-03
			LINC02028	3.474099e-03
			LINC02314	1.016244e-02
			LINC02482	8.274216e-03
			LINC03031	1.726786e-03
			MAP2K5	5.410729e-03
			NAE1	1.016244e-02
			NAPB	4.345548e-03
			NKX6-1	5.410729e-03
			NSMCE1-DT	8.274216e-03
			OGN	2.764672e-03
			PAH	2.189999e-03
			PODN	1.016244e-02
			PPP1R21-DT	4.345548e-03
			PRSS12	8.232730e-04
			RPL36AP9	1.016244e-02
			RUFY3	1.016244e-02
			RWDD2A	4.345548e-03
			SALL4	5.410729e-03
			SAYSD1	6.706276e-03
			SERPINB6	4.345548e-03
			SLC6A2	1.058749e-03
			TEX29	8.274216e-03
			TIPIN	6.706276e-03
			TJP2	6.371949e-04
			TP53TG3D	1.016244e-02
			TSFM	6.371949e-04
			TTC6	2.764672e-03
			USP39	1.016244e-02
			VN1R6P	8.274216e-03
			XIAPP3	2.189999e-03
			ZBTB49	6.706276e-03
			ZNF101	1.016244e-02
			ZNF350-AS1	5.410729e-03
			ZYG11A	6.706276e-03

### Sheet: Baseline_vs_Follow-Up
Baseline vs Follow-Up Hub genes	Degree
CSF1R	16
CD3E	15
FLT3LG	14
HLA-DRA	13
HAVCR2	13
CD86	13
ITGAM	13
PLCG1	12
ITK	10
TP53BP1	10
CD3G	9
HLA-DPB1	8
TNFRSF4	8
CDKN1A	7
RPA1	7
DHX9	7
UBE2L3	7
FGR	7
MS4A4A	7
SRPRA	7
ALDH18A1	6
RAD18	6
MCM4	6
POLA1	6
TNFRSF8	6
RPS17	6
SKAP1	5
CFLAR	5
ATRIP	5
HMGN1	5
BMPR1A	5
CEP70	5
SF3B3	5
TNFRSF25	5
LILRB1	5
GNB5	4
TJP1	4
H2BC15	4
MRPS9	4
VTI1B	4
CYFIP2	4
RAB11A	4
TRAF1	4
CEBPB	4
BMP7	4
HFE	4
IARS1	4
GLUL	3
USH2A	3
GNG12	3
RASGRP1	3
GOT2	3
TH	3
COG3	3
COG4	3
CLEC2D	3
LY9	3
ANXA1	3
RHOB	3
XRCC4	3
PCDHGA6	3
SLC24A4	3
CASP8AP2	3
ANAPC1	3
SF3A3	3
EIF3B	3
KCNA3	3

### Sheet: Baseline_vs_Prognostic
Baseline vs Prognostic Hub genes	Degree
CSF1R	10
ITGAM	8
FLT3LG	7
TJP1	6
TH	5
TJP2	4
FGR	4
RAB11A	3
TNFRSF4	3
BMP7	3
MS4A4A	3
CTNND1	3
LILRB1	3
HFE	3
